# Tissue contamination challenges the credibility of machine learning models in real world digital pathology

**DOI:** 10.1101/2023.04.28.23289287

**Authors:** Ismail Irmakci, Ramin Nateghi, Rujoi Zhou, Ashley E. Ross, Ximing J. Yang, Lee A. D. Cooper, Jeffery A. Goldstein

## Abstract

Machine learning (ML) models are poised to transform surgical pathology practice. The most successful use attention mechanisms to examine whole slides, identify which areas of tissue are diagnostic, and use them to guide diagnosis. Tissue contaminants, such as floaters, represent unexpected tissue. While human pathologists are extensively trained to consider and detect tissue contaminants, we examined their impact on ML models.

We trained 4 whole slide models. Three operate in placenta for 1) detection of decidual arteriopathy (DA), 2) estimation of gestational age (GA), and 3) classification of macroscopic placental lesions. We also developed a model to detect prostate cancer in needle biopsies. We designed experiments wherein patches of contaminant tissue are randomly sampled from known slides and digitally added to patient slides and measured model performance. We measured the proportion of attention given to contaminants and examined the impact of contaminants in T-distributed Stochastic Neighbor Embedding (tSNE) feature space.

Every model showed performance degradation in response to one or more tissue contaminants. DA detection balanced accuracy decreased from 0.74 to 0.69 +/- 0.01 with addition of 1 patch of prostate tissue for every 100 patches of placenta (1% contaminant). Bladder, added at 10% contaminant raised the mean absolute error in estimating gestation age from 1.626 weeks to 2.371 +/ 0.003 weeks. Blood, incorporated into placental sections, induced false negative diagnoses of intervillous thrombi. Addition of bladder to prostate cancer needle biopsies induced false positives, a selection of high-attention patches, representing 0.033mm^2^, resulted in a 97% false positive rate when added to needle biopsies. Contaminant patches received attention at or above the rate of the average patch of patient tissue.

Tissue contaminants induce errors in modern ML models. The high level of attention given to contaminants indicates a failure to encode biological phenomena. Practitioners should move to quantify and ameliorate this problem.
