## Supplementary Table 1 for "Tissue contamination challenges the credibility of machine learning models in real world digital pathology"

### Sheet: Supplementary Table 1
Tissue Contaminant	Contaminant Proportion	Accuracy	Balanced accuracy	Precision	Recall	F1 score	AUC	False negatives	False positives	FNR	FPR	Contaminant attention
bladder	0	0.838+/- 0.000	0.741+/- 0.000	0.485+/- 0.000	0.600+/- 0.000	0.537+/- 0.000	0.806+/- 0.000	22.000+/- 0.000	35.000+/- 0.000	0.400+/- 0.000	0.118+/- 0.000	0.000+/- 0.000
bladder	0.01	0.799+/- 0.003	0.725+/- 0.002	0.406+/- 0.005	0.618+/- 0.000	0.490+/- 0.004	0.806+/- 0.001	21.000+/- 0.000	49.700+/- 1.059	0.382+/- 0.000	0.168+/- 0.004	0.011+/- 0.000
bladder	0.05	0.720+/- 0.005	0.733+/- 0.004	0.328+/- 0.004	0.751+/- 0.009	0.457+/- 0.004	0.806+/- 0.001	13.700+/- 0.483	84.600+/- 1.897	0.249+/- 0.009	0.286+/- 0.006	0.053+/- 0.000
bladder	0.1	0.566+/- 0.007	0.693+/- 0.008	0.249+/- 0.004	0.878+/- 0.015	0.388+/- 0.006	0.803+/- 0.002	6.700+/- 0.823	145.700+/- 2.312	0.122+/- 0.015	0.492+/- 0.008	0.099+/- 0.000
bladder	0.2	0.301+/- 0.006	0.563+/- 0.005	0.176+/- 0.002	0.944+/- 0.006	0.297+/- 0.003	0.802+/- 0.002	3.100+/- 0.316	242.200+/- 1.814	0.056+/- 0.006	0.818+/- 0.006	0.180+/- 0.000
bladder	0.3	0.199+/- 0.002	0.503+/- 0.001	0.157+/- 0.000	0.945+/- 0.000	0.270+/- 0.000	0.802+/- 0.007	3.000+/- 0.000	278.200+/- 0.632	0.055+/- 0.000	0.940+/- 0.002	0.247+/- 0.000
bladder	0.4	0.179+/- 0.000	0.499+/- 0.000	0.156+/- 0.000	0.964+/- 0.000	0.269+/- 0.000	0.800+/- 0.005	2.000+/- 0.000	286.000+/- 0.000	0.036+/- 0.000	0.966+/- 0.000	0.304+/- 0.000
bladder	0.5	0.174+/- 0.000	0.503+/- 0.000	0.157+/- 0.000	0.982+/- 0.000	0.271+/- 0.000	0.799+/- 0.004	1.000+/- 0.000	289.000+/- 0.000	0.018+/- 0.000	0.976+/- 0.000	0.352+/- 0.000
bladder	0.6	0.172+/- 0.003	0.509+/- 0.002	0.159+/- 0.000	1.000+/- 0.000	0.274+/- 0.001	0.797+/- 0.004	0.000+/- 0.000	290.800+/- 0.919	0.000+/- 0.000	0.982+/- 0.003	0.394+/- 0.000
bladder	0.7	0.168+/- 0.001	0.507+/- 0.001	0.158+/- 0.000	1.000+/- 0.000	0.274+/- 0.000	0.799+/- 0.006	0.000+/- 0.000	292.100+/- 0.316	0.000+/- 0.000	0.987+/- 0.001	0.431+/- 0.000
bladder	0.8	0.162+/- 0.000	0.503+/- 0.000	0.158+/- 0.000	1.000+/- 0.000	0.272+/- 0.000	0.797+/- 0.004	0.000+/- 0.000	294.000+/- 0.000	0.000+/- 0.000	0.993+/- 0.000	0.464+/- 0.000
bladder	0.9	0.160+/- 0.000	0.502+/- 0.000	0.157+/- 0.000	1.000+/- 0.000	0.272+/- 0.000	0.790+/- 0.008	0.000+/- 0.000	295.000+/- 0.000	0.000+/- 0.000	0.997+/- 0.000	0.493+/- 0.000
bladder	1	0.157+/- 0.000	0.500+/- 0.000	0.157+/- 0.000	1.000+/- 0.000	0.271+/- 0.000	0.788+/- 0.006	0.000+/- 0.000	296.000+/- 0.000	0.000+/- 0.000	1.000+/- 0.000	0.518+/- 0.000
blood	0	0.838+/- 0.000	0.741+/- 0.000	0.485+/- 0.000	0.600+/- 0.000	0.537+/- 0.000	0.806+/- 0.000	22.000+/- 0.000	35.000+/- 0.000	0.400+/- 0.000	0.118+/- 0.000	0.000+/- 0.000
blood	0.01	0.839+/- 0.002	0.728+/- 0.003	0.489+/- 0.005	0.565+/- 0.006	0.524+/- 0.004	0.806+/- 0.001	23.900+/- 0.316	32.500+/- 0.707	0.435+/- 0.006	0.110+/- 0.002	0.024+/- 0.000
blood	0.05	0.855+/- 0.003	0.699+/- 0.003	0.544+/- 0.011	0.471+/- 0.006	0.505+/- 0.006	0.805+/- 0.001	29.100+/- 0.316	21.700+/- 0.949	0.529+/- 0.006	0.073+/- 0.003	0.107+/- 0.000
blood	0.1	0.874+/- 0.002	0.681+/- 0.001	0.661+/- 0.013	0.400+/- 0.000	0.498+/- 0.004	0.805+/- 0.001	33.000+/- 0.000	11.300+/- 0.675	0.600+/- 0.000	0.038+/- 0.002	0.188+/- 0.000
blood	0.2	0.875+/- 0.000	0.644+/- 0.000	0.739+/- 0.000	0.309+/- 0.000	0.436+/- 0.000	0.804+/- 0.001	38.000+/- 0.000	6.000+/- 0.000	0.691+/- 0.000	0.020+/- 0.000	0.303+/- 0.000
blood	0.3	0.869+/- 0.000	0.619+/- 0.000	0.737+/- 0.000	0.255+/- 0.000	0.378+/- 0.000	0.804+/- 0.001	41.000+/- 0.000	5.000+/- 0.000	0.745+/- 0.000	0.017+/- 0.000	0.384+/- 0.000
blood	0.4	0.858+/- 0.001	0.577+/- 0.004	0.697+/- 0.009	0.167+/- 0.008	0.270+/- 0.011	0.804+/- 0.001	45.800+/- 0.422	4.000+/- 0.000	0.833+/- 0.008	0.014+/- 0.000	0.445+/- 0.000
blood	0.5	0.844+/- 0.001	0.531+/- 0.004	0.511+/- 0.023	0.076+/- 0.008	0.133+/- 0.012	0.803+/- 0.001	50.800+/- 0.422	4.000+/- 0.000	0.924+/- 0.008	0.014+/- 0.000	0.494+/- 0.000
blood	0.6	0.843+/- 0.000	0.515+/- 0.000	0.500+/- 0.000	0.036+/- 0.000	0.068+/- 0.000	0.803+/- 0.001	53.000+/- 0.000	2.000+/- 0.000	0.964+/- 0.000	0.007+/- 0.000	0.534+/- 0.000
blood	0.7	0.838+/- 0.000	0.497+/- 0.000	0.000+/- 0.000	0.000+/- 0.000	0.000+/- 0.000	0.803+/- 0.001	55.000+/- 0.000	2.000+/- 0.000	1.000+/- 0.000	0.007+/- 0.000	0.566+/- 0.000
blood	0.8	0.838+/- 0.000	0.497+/- 0.000	0.000+/- 0.000	0.000+/- 0.000	0.000+/- 0.000	0.803+/- 0.001	55.000+/- 0.000	2.000+/- 0.000	1.000+/- 0.000	0.007+/- 0.000	0.591+/- 0.000
blood	0.9	0.838+/- 0.000	0.497+/- 0.000	0.000+/- 0.000	0.000+/- 0.000	0.000+/- 0.000	0.801+/- 0.001	55.000+/- 0.000	2.000+/- 0.000	1.000+/- 0.000	0.007+/- 0.000	0.609+/- 0.000
blood	1	0.838+/- 0.000	0.497+/- 0.000	0.000+/- 0.000	0.000+/- 0.000	0.000+/- 0.000	0.800+/- 0.000	55.000+/- 0.000	2.000+/- 0.000	1.000+/- 0.000	0.007+/- 0.000	0.619+/- 0.000
fallopian	0	0.838+/- 0.000	0.741+/- 0.000	0.485+/- 0.000	0.600+/- 0.000	0.537+/- 0.000	0.806+/- 0.000	22.000+/- 0.000	35.000+/- 0.000	0.400+/- 0.000	0.118+/- 0.000	0.000+/- 0.000
fallopian	0.01	0.809+/- 0.003	0.731+/- 0.002	0.425+/- 0.006	0.618+/- 0.000	0.504+/- 0.004	0.807+/- 0.001	21.000+/- 0.000	46.000+/- 1.155	0.382+/- 0.000	0.155+/- 0.004	0.012+/- 0.000
fallopian	0.05	0.755+/- 0.008	0.748+/- 0.007	0.362+/- 0.010	0.738+/- 0.009	0.486+/- 0.010	0.805+/- 0.003	14.400+/- 0.516	71.600+/- 2.675	0.262+/- 0.009	0.242+/- 0.009	0.056+/- 0.000
fallopian	0.1	0.654+/- 0.007	0.719+/- 0.009	0.287+/- 0.005	0.815+/- 0.019	0.424+/- 0.007	0.805+/- 0.003	10.200+/- 1.033	111.400+/- 2.591	0.185+/- 0.019	0.376+/- 0.009	0.106+/- 0.000
fallopian	0.2	0.410+/- 0.005	0.621+/- 0.003	0.201+/- 0.001	0.927+/- 0.000	0.330+/- 0.002	0.803+/- 0.003	4.000+/- 0.000	203.100+/- 1.663	0.073+/- 0.000	0.686+/- 0.006	0.191+/- 0.000
fallopian	0.3	0.254+/- 0.004	0.535+/- 0.002	0.167+/- 0.001	0.945+/- 0.000	0.284+/- 0.001	0.803+/- 0.003	3.000+/- 0.000	259.000+/- 1.414	0.055+/- 0.000	0.875+/- 0.005	0.261+/- 0.000
fallopian	0.4	0.194+/- 0.003	0.500+/- 0.002	0.157+/- 0.001	0.945+/- 0.000	0.269+/- 0.001	0.802+/- 0.005	3.000+/- 0.000	279.800+/- 1.135	0.055+/- 0.000	0.945+/- 0.004	0.319+/- 0.000
fallopian	0.5	0.179+/- 0.000	0.499+/- 0.000	0.156+/- 0.000	0.964+/- 0.000	0.269+/- 0.000	0.801+/- 0.005	2.000+/- 0.000	286.000+/- 0.000	0.036+/- 0.000	0.966+/- 0.000	0.368+/- 0.000
fallopian	0.6	0.174+/- 0.000	0.503+/- 0.000	0.157+/- 0.000	0.982+/- 0.000	0.271+/- 0.000	0.796+/- 0.006	1.000+/- 0.000	289.000+/- 0.000	0.018+/- 0.000	0.976+/- 0.000	0.411+/- 0.000
fallopian	0.7	0.174+/- 0.001	0.504+/- 0.003	0.158+/- 0.001	0.984+/- 0.006	0.272+/- 0.001	0.798+/- 0.004	0.900+/- 0.316	289.000+/- 0.000	0.016+/- 0.006	0.976+/- 0.000	0.448+/- 0.000
fallopian	0.8	0.172+/- 0.001	0.509+/- 0.001	0.159+/- 0.000	1.000+/- 0.000	0.274+/- 0.000	0.796+/- 0.004	0.000+/- 0.000	290.800+/- 0.422	0.000+/- 0.000	0.982+/- 0.001	0.479+/- 0.000
fallopian	0.9	0.168+/- 0.001	0.507+/- 0.001	0.158+/- 0.000	1.000+/- 0.000	0.274+/- 0.000	0.792+/- 0.003	0.000+/- 0.000	292.100+/- 0.316	0.000+/- 0.000	0.987+/- 0.001	0.504+/- 0.000
fallopian	1	0.162+/- 0.000	0.503+/- 0.000	0.158+/- 0.000	1.000+/- 0.000	0.272+/- 0.000	0.790+/- 0.003	0.000+/- 0.000	294.000+/- 0.000	0.000+/- 0.000	0.993+/- 0.000	0.522+/- 0.000
prostate	0	0.838+/- 0.000	0.741+/- 0.000	0.485+/- 0.000	0.600+/- 0.000	0.537+/- 0.000	0.806+/- 0.000	22.000+/- 0.000	35.000+/- 0.000	0.400+/- 0.000	0.118+/- 0.000	0.000+/- 0.000
prostate	0.01	0.857+/- 0.006	0.687+/- 0.010	0.557+/- 0.025	0.440+/- 0.019	0.491+/- 0.019	0.805+/- 0.005	30.800+/- 1.033	19.300+/- 1.703	0.560+/- 0.019	0.065+/- 0.006	0.049+/- 0.001
prostate	0.05	0.870+/- 0.001	0.619+/- 0.006	0.745+/- 0.012	0.255+/- 0.012	0.379+/- 0.013	0.795+/- 0.008	41.000+/- 0.667	4.800+/- 0.422	0.745+/- 0.012	0.016+/- 0.001	0.187+/- 0.001
prostate	0.1	0.844+/- 0.003	0.523+/- 0.007	0.519+/- 0.093	0.055+/- 0.015	0.098+/- 0.025	0.795+/- 0.006	52.000+/- 0.816	2.800+/- 0.789	0.945+/- 0.015	0.009+/- 0.003	0.289+/- 0.000
prostate	0.2	0.838+/- 0.000	0.497+/- 0.000	0.000+/- 0.000	0.000+/- 0.000	0.000+/- 0.000	0.793+/- 0.004	55.000+/- 0.000	2.000+/- 0.000	1.000+/- 0.000	0.007+/- 0.000	0.409+/- 0.000
prostate	0.3	0.838+/- 0.000	0.497+/- 0.000	0.000+/- 0.000	0.000+/- 0.000	0.000+/- 0.000	0.792+/- 0.003	55.000+/- 0.000	2.000+/- 0.000	1.000+/- 0.000	0.007+/- 0.000	0.482+/- 0.000
prostate	0.4	0.840+/- 0.000	0.498+/- 0.000	0.000+/- 0.000	0.000+/- 0.000	0.000+/- 0.000	0.795+/- 0.005	55.000+/- 0.000	1.000+/- 0.000	1.000+/- 0.000	0.003+/- 0.000	0.535+/- 0.000
prostate	0.5	0.840+/- 0.000	0.498+/- 0.000	0.000+/- 0.000	0.000+/- 0.000	0.000+/- 0.000	0.792+/- 0.003	55.000+/- 0.000	1.000+/- 0.000	1.000+/- 0.000	0.003+/- 0.000	0.576+/- 0.000
prostate	0.6	0.843+/- 0.000	0.500+/- 0.000	0.000+/- 0.000	0.000+/- 0.000	0.000+/- 0.000	0.793+/- 0.002	55.000+/- 0.000	0.000+/- 0.000	1.000+/- 0.000	0.000+/- 0.000	0.609+/- 0.000
prostate	0.7	0.843+/- 0.000	0.500+/- 0.000	0.000+/- 0.000	0.000+/- 0.000	0.000+/- 0.000	0.794+/- 0.004	55.000+/- 0.000	0.000+/- 0.000	1.000+/- 0.000	0.000+/- 0.000	0.636+/- 0.000
prostate	0.8	0.843+/- 0.000	0.500+/- 0.000	0.000+/- 0.000	0.000+/- 0.000	0.000+/- 0.000	0.795+/- 0.003	55.000+/- 0.000	0.000+/- 0.000	1.000+/- 0.000	0.000+/- 0.000	0.658+/- 0.000
prostate	0.9	0.843+/- 0.000	0.500+/- 0.000	0.000+/- 0.000	0.000+/- 0.000	0.000+/- 0.000	0.795+/- 0.003	55.000+/- 0.000	0.000+/- 0.000	1.000+/- 0.000	0.000+/- 0.000	0.674+/- 0.000
prostate	1	0.843+/- 0.000	0.500+/- 0.000	0.000+/- 0.000	0.000+/- 0.000	0.000+/- 0.000	0.792+/- 0.002	55.000+/- 0.000	0.000+/- 0.000	1.000+/- 0.000	0.000+/- 0.000	0.685+/- 0.000
small bowel	0	0.838+/- 0.000	0.741+/- 0.000	0.485+/- 0.000	0.600+/- 0.000	0.537+/- 0.000	0.806+/- 0.000	22.000+/- 0.000	35.000+/- 0.000	0.400+/- 0.000	0.118+/- 0.000	0.000+/- 0.000
small bowel	0.01	0.827+/- 0.004	0.738+/- 0.006	0.460+/- 0.010	0.609+/- 0.010	0.524+/- 0.010	0.806+/- 0.001	21.500+/- 0.527	39.300+/- 1.059	0.391+/- 0.010	0.133+/- 0.004	0.014+/- 0.000
small bowel	0.05	0.794+/- 0.003	0.751+/- 0.003	0.407+/- 0.004	0.689+/- 0.006	0.512+/- 0.004	0.806+/- 0.001	17.100+/- 0.316	55.200+/- 0.919	0.311+/- 0.006	0.186+/- 0.003	0.068+/- 0.000
small bowel	0.1	0.746+/- 0.004	0.747+/- 0.004	0.354+/- 0.005	0.747+/- 0.006	0.480+/- 0.005	0.805+/- 0.001	13.900+/- 0.316	75.100+/- 1.524	0.253+/- 0.006	0.254+/- 0.005	0.126+/- 0.000
small bowel	0.2	0.623+/- 0.005	0.710+/- 0.004	0.272+/- 0.003	0.836+/- 0.009	0.410+/- 0.004	0.806+/- 0.002	9.000+/- 0.471	123.400+/- 1.838	0.164+/- 0.009	0.417+/- 0.006	0.222+/- 0.000
small bowel	0.3	0.472+/- 0.004	0.658+/- 0.002	0.220+/- 0.001	0.927+/- 0.000	0.355+/- 0.002	0.804+/- 0.001	4.000+/- 0.000	181.200+/- 1.229	0.073+/- 0.000	0.612+/- 0.004	0.296+/- 0.000
small bowel	0.4	0.374+/- 0.003	0.604+/- 0.005	0.193+/- 0.002	0.940+/- 0.009	0.320+/- 0.003	0.802+/- 0.001	3.300+/- 0.483	216.600+/- 1.075	0.060+/- 0.009	0.732+/- 0.004	0.350+/- 0.000
small bowel	0.5	0.313+/- 0.002	0.570+/- 0.001	0.179+/- 0.000	0.945+/- 0.000	0.301+/- 0.001	0.798+/- 0.001	3.000+/- 0.000	238.300+/- 0.675	0.055+/- 0.000	0.805+/- 0.002	0.375+/- 0.000
small bowel	0.6	0.296+/- 0.000	0.561+/- 0.000	0.176+/- 0.000	0.945+/- 0.000	0.296+/- 0.000	0.795+/- 0.000	3.000+/- 0.000	244.000+/- 0.000	0.055+/- 0.000	0.824+/- 0.000	0.384+/- 0.000
small bowel	0.7	0.209+/- 0.002	0.509+/- 0.001	0.159+/- 0.000	0.945+/- 0.000	0.273+/- 0.001	0.796+/- 0.001	3.000+/- 0.000	274.600+/- 0.699	0.055+/- 0.000	0.928+/- 0.002	0.464+/- 0.000
small bowel	0.8	0.205+/- 0.000	0.507+/- 0.000	0.159+/- 0.000	0.945+/- 0.000	0.272+/- 0.000	0.793+/- 0.001	3.000+/- 0.000	276.000+/- 0.000	0.055+/- 0.000	0.932+/- 0.000	0.474+/- 0.000
small bowel	0.9	0.205+/- 0.000	0.507+/- 0.000	0.159+/- 0.000	0.945+/- 0.000	0.272+/- 0.000	0.789+/- 0.000	3.000+/- 0.000	276.000+/- 0.000	0.055+/- 0.000	0.932+/- 0.000	0.479+/- 0.000
small bowel	1	0.205+/- 0.000	0.507+/- 0.000	0.159+/- 0.000	0.945+/- 0.000	0.272+/- 0.000	0.787+/- 0.000	3.000+/- 0.000	276.000+/- 0.000	0.055+/- 0.000	0.932+/- 0.000	0.481+/- 0.000
umbilical	0	0.838+/- 0.000	0.741+/- 0.000	0.485+/- 0.000	0.600+/- 0.000	0.537+/- 0.000	0.806+/- 0.000	22.000+/- 0.000	35.000+/- 0.000	0.400+/- 0.000	0.118+/- 0.000	0.000+/- 0.000
umbilical	0.01	0.835+/- 0.004	0.731+/- 0.005	0.478+/- 0.009	0.580+/- 0.010	0.524+/- 0.008	0.805+/- 0.002	23.100+/- 0.568	34.800+/- 1.229	0.420+/- 0.010	0.118+/- 0.004	0.040+/- 0.001
umbilical	0.05	0.845+/- 0.006	0.712+/- 0.010	0.505+/- 0.018	0.518+/- 0.020	0.511+/- 0.015	0.805+/- 0.003	26.500+/- 1.080	28.000+/- 2.000	0.482+/- 0.020	0.095+/- 0.007	0.161+/- 0.001
umbilical	0.1	0.853+/- 0.006	0.700+/- 0.010	0.534+/- 0.021	0.478+/- 0.019	0.504+/- 0.018	0.801+/- 0.003	28.700+/- 1.059	23.000+/- 1.633	0.522+/- 0.019	0.078+/- 0.006	0.259+/- 0.001
umbilical	0.2	0.860+/- 0.006	0.687+/- 0.014	0.572+/- 0.025	0.435+/- 0.026	0.494+/- 0.025	0.800+/- 0.004	31.100+/- 1.449	17.900+/- 1.287	0.565+/- 0.026	0.060+/- 0.004	0.381+/- 0.001
umbilical	0.3	0.858+/- 0.005	0.685+/- 0.007	0.561+/- 0.022	0.433+/- 0.011	0.488+/- 0.013	0.801+/- 0.005	31.200+/- 0.632	18.700+/- 1.494	0.567+/- 0.011	0.063+/- 0.005	0.458+/- 0.000
umbilical	0.4	0.857+/- 0.004	0.691+/- 0.005	0.555+/- 0.019	0.449+/- 0.009	0.497+/- 0.011	0.799+/- 0.003	30.300+/- 0.483	19.800+/- 1.317	0.551+/- 0.009	0.067+/- 0.004	0.509+/- 0.000
umbilical	0.5	0.855+/- 0.004	0.692+/- 0.002	0.546+/- 0.015	0.455+/- 0.000	0.496+/- 0.006	0.800+/- 0.002	30.000+/- 0.000	20.800+/- 1.229	0.545+/- 0.000	0.070+/- 0.004	0.534+/- 0.000
umbilical	0.6	0.855+/- 0.001	0.692+/- 0.001	0.545+/- 0.004	0.455+/- 0.000	0.496+/- 0.002	0.798+/- 0.001	30.000+/- 0.000	20.900+/- 0.316	0.545+/- 0.000	0.071+/- 0.001	0.544+/- 0.000
umbilical	0.7	0.855+/- 0.000	0.692+/- 0.000	0.543+/- 0.000	0.455+/- 0.000	0.495+/- 0.000	0.798+/- 0.001	30.000+/- 0.000	21.000+/- 0.000	0.545+/- 0.000	0.071+/- 0.000	0.547+/- 0.000
umbilical	0.8	0.855+/- 0.000	0.692+/- 0.000	0.543+/- 0.000	0.455+/- 0.000	0.495+/- 0.000	0.797+/- 0.000	30.000+/- 0.000	21.000+/- 0.000	0.545+/- 0.000	0.071+/- 0.000	0.548+/- 0.000
umbilical	0.9	0.855+/- 0.000	0.692+/- 0.000	0.543+/- 0.000	0.455+/- 0.000	0.495+/- 0.000	0.797+/- 0.000	30.000+/- 0.000	21.000+/- 0.000	0.545+/- 0.000	0.071+/- 0.000	0.549+/- 0.000
umbilical	1	0.855+/- 0.000	0.692+/- 0.000	0.543+/- 0.000	0.455+/- 0.000	0.495+/- 0.000	0.797+/- 0.000	30.000+/- 0.000	21.000+/- 0.000	0.545+/- 0.000	0.071+/- 0.000	0.549+/- 0.000
