## Supplementary Table 2 for "Tissue contamination challenges the credibility of machine learning models in real world digital pathology"

### Sheet: Supplementary Table 2
Tissue Contaminant	Contaminant Proportion	R2	Mean absolute error	Contaminant attention
bladder	0	0.644+/- 0.000	1.626+/- 0.000	0.000+/- 0.000
bladder	0.01	0.599+/- 0.001	1.739+/- 0.002	0.011+/- 0.000
bladder	0.05	0.318+/- 0.001	2.371+/- 0.003	0.053+/- 0.000
bladder	0.1	-0.206+/- 0.003	3.356+/- 0.005	0.101+/- 0.000
bladder	0.2	-1.622+/- 0.005	5.260+/- 0.006	0.184+/- 0.000
bladder	0.3	-3.292+/- 0.006	6.867+/- 0.005	0.252+/- 0.000
bladder	0.4	-5.051+/- 0.008	8.223+/- 0.006	0.310+/- 0.000
bladder	0.5	-6.812+/- 0.007	9.385+/- 0.005	0.359+/- 0.000
bladder	0.6	-8.522+/- 0.005	10.389+/- 0.003	0.402+/- 0.000
bladder	0.7	-10.161+/- 0.009	11.267+/- 0.005	0.440+/- 0.000
bladder	0.8	-11.713+/- 0.009	12.041+/- 0.004	0.473+/- 0.000
bladder	0.9	-13.184+/- 0.006	12.730+/- 0.002	0.502+/- 0.000
bladder	1	-14.572+/- 0.010	13.348+/- 0.004	0.528+/- 0.000
blood	0	0.644+/- 0.000	1.626+/- 0.000	0.000+/- 0.000
blood	0.01	0.642+/- 0.000	1.634+/- 0.001	0.010+/- 0.000
blood	0.05	0.631+/- 0.001	1.670+/- 0.003	0.046+/- 0.000
blood	0.1	0.611+/- 0.001	1.730+/- 0.002	0.088+/- 0.000
blood	0.2	0.560+/- 0.001	1.870+/- 0.004	0.161+/- 0.000
blood	0.3	0.500+/- 0.001	2.039+/- 0.003	0.224+/- 0.000
blood	0.4	0.434+/- 0.001	2.212+/- 0.002	0.277+/- 0.000
blood	0.5	0.367+/- 0.001	2.382+/- 0.003	0.324+/- 0.000
blood	0.6	0.302+/- 0.001	2.534+/- 0.003	0.365+/- 0.000
blood	0.7	0.239+/- 0.001	2.675+/- 0.002	0.401+/- 0.000
blood	0.8	0.179+/- 0.002	2.800+/- 0.003	0.434+/- 0.000
blood	0.9	0.119+/- 0.002	2.920+/- 0.003	0.463+/- 0.000
blood	1	0.065+/- 0.001	3.022+/- 0.001	0.488+/- 0.000
fallopian	0	0.644+/- 0.000	1.626+/- 0.000	0.000+/- 0.000
fallopian	0.01	0.633+/- 0.001	1.658+/- 0.002	0.011+/- 0.000
fallopian	0.05	0.574+/- 0.001	1.814+/- 0.004	0.054+/- 0.000
fallopian	0.1	0.480+/- 0.002	2.042+/- 0.004	0.103+/- 0.000
fallopian	0.2	0.247+/- 0.002	2.566+/- 0.003	0.187+/- 0.000
fallopian	0.3	-0.011+/- 0.003	3.072+/- 0.006	0.256+/- 0.000
fallopian	0.4	-0.277+/- 0.004	3.528+/- 0.005	0.315+/- 0.000
fallopian	0.5	-0.538+/- 0.003	3.926+/- 0.004	0.364+/- 0.000
fallopian	0.6	-0.786+/- 0.004	4.268+/- 0.005	0.407+/- 0.000
fallopian	0.7	-1.024+/- 0.003	4.571+/- 0.004	0.445+/- 0.000
fallopian	0.8	-1.248+/- 0.003	4.839+/- 0.003	0.478+/- 0.000
fallopian	0.9	-1.458+/- 0.003	5.076+/- 0.004	0.507+/- 0.000
fallopian	1	-1.654+/- 0.002	5.289+/- 0.002	0.533+/- 0.000
prostate	0	0.644+/- 0.000	1.626+/- 0.000	0.000+/- 0.000
prostate	0.01	0.634+/- 0.001	1.658+/- 0.003	0.022+/- 0.000
prostate	0.05	0.577+/- 0.002	1.816+/- 0.004	0.103+/- 0.000
prostate	0.1	0.479+/- 0.002	2.077+/- 0.006	0.186+/- 0.000
prostate	0.2	0.254+/- 0.002	2.610+/- 0.006	0.313+/- 0.000
prostate	0.3	0.041+/- 0.003	3.039+/- 0.005	0.406+/- 0.000
prostate	0.4	-0.159+/- 0.005	3.397+/- 0.008	0.477+/- 0.000
prostate	0.5	-0.333+/- 0.004	3.678+/- 0.005	0.532+/- 0.000
prostate	0.6	-0.487+/- 0.002	3.909+/- 0.003	0.577+/- 0.000
prostate	0.7	-0.623+/- 0.004	4.098+/- 0.004	0.614+/- 0.000
prostate	0.8	-0.740+/- 0.003	4.255+/- 0.004	0.645+/- 0.000
prostate	0.9	-0.847+/- 0.004	4.393+/- 0.005	0.671+/- 0.000
prostate	1	-0.938+/- 0.002	4.506+/- 0.002	0.693+/- 0.000
small bowel	0	0.644+/- 0.000	1.626+/- 0.000	0.000+/- 0.000
small bowel	0.01	0.640+/- 0.000	1.639+/- 0.001	0.012+/- 0.000
small bowel	0.05	0.621+/- 0.001	1.698+/- 0.002	0.058+/- 0.000
small bowel	0.1	0.587+/- 0.001	1.795+/- 0.003	0.110+/- 0.000
small bowel	0.2	0.501+/- 0.002	2.029+/- 0.004	0.198+/- 0.000
small bowel	0.3	0.404+/- 0.002	2.277+/- 0.004	0.270+/- 0.000
small bowel	0.4	0.307+/- 0.001	2.513+/- 0.003	0.330+/- 0.000
small bowel	0.5	0.213+/- 0.001	2.717+/- 0.003	0.379+/- 0.000
small bowel	0.6	0.135+/- 0.002	2.880+/- 0.004	0.416+/- 0.000
small bowel	0.7	0.071+/- 0.001	3.004+/- 0.002	0.443+/- 0.000
small bowel	0.8	0.022+/- 0.002	3.095+/- 0.002	0.463+/- 0.000
small bowel	0.9	-0.014+/- 0.001	3.161+/- 0.002	0.477+/- 0.000
small bowel	1	-0.042+/- 0.001	3.208+/- 0.001	0.487+/- 0.000
umbilical	0	0.644+/- 0.000	1.626+/- 0.000	0.000+/- 0.000
umbilical	0.01	0.651+/- 0.001	1.615+/- 0.002	0.016+/- 0.000
umbilical	0.05	0.671+/- 0.001	1.574+/- 0.004	0.074+/- 0.000
umbilical	0.1	0.683+/- 0.001	1.554+/- 0.004	0.138+/- 0.000
umbilical	0.2	0.683+/- 0.001	1.575+/- 0.004	0.243+/- 0.000
umbilical	0.3	0.666+/- 0.001	1.612+/- 0.003	0.325+/- 0.000
umbilical	0.4	0.642+/- 0.001	1.651+/- 0.003	0.390+/- 0.000
umbilical	0.5	0.614+/- 0.001	1.690+/- 0.002	0.443+/- 0.000
umbilical	0.6	0.588+/- 0.001	1.733+/- 0.003	0.484+/- 0.000
umbilical	0.7	0.565+/- 0.001	1.773+/- 0.003	0.514+/- 0.000
umbilical	0.8	0.552+/- 0.001	1.799+/- 0.003	0.536+/- 0.000
umbilical	0.9	0.540+/- 0.001	1.822+/- 0.002	0.552+/- 0.000
umbilical	1	0.529+/- 0.001	1.839+/- 0.001	0.563+/- 0.000
