## Supplementary Table 3 for "Tissue contamination challenges the credibility of machine learning models in real world digital pathology"

### Sheet: Supplementary Table 3
Tissue Contaminant	Contaminant Proportion	Balanced accuracy	Precision	Recall	F1 score	Contaminant attention
bladder	0	0.904+/- 0.000	0.921+/- 0.000	0.920+/- 0.000	0.919+/- 0.000	nan+/- 0.000
bladder	0.01	0.904+/- 0.000	0.921+/- 0.000	0.920+/- 0.000	0.919+/- 0.000	0.005+/- 0.000
bladder	0.05	0.904+/- 0.000	0.921+/- 0.000	0.920+/- 0.000	0.919+/- 0.000	0.024+/- 0.000
bladder	0.1	0.904+/- 0.000	0.921+/- 0.000	0.920+/- 0.000	0.919+/- 0.000	0.047+/- 0.000
bladder	0.2	0.904+/- 0.000	0.921+/- 0.000	0.920+/- 0.000	0.919+/- 0.000	0.088+/- 0.000
bladder	0.3	0.904+/- 0.000	0.921+/- 0.000	0.920+/- 0.000	0.919+/- 0.000	0.125+/- 0.000
bladder	0.4	0.904+/- 0.000	0.921+/- 0.000	0.920+/- 0.000	0.919+/- 0.000	0.158+/- 0.000
bladder	0.5	0.904+/- 0.000	0.921+/- 0.000	0.920+/- 0.000	0.919+/- 0.000	0.188+/- 0.000
bladder	0.6	0.894+/- 0.000	0.913+/- 0.000	0.912+/- 0.000	0.911+/- 0.000	0.215+/- 0.000
bladder	0.7	0.894+/- 0.000	0.913+/- 0.000	0.912+/- 0.000	0.911+/- 0.000	0.240+/- 0.000
bladder	0.8	0.894+/- 0.000	0.913+/- 0.000	0.912+/- 0.000	0.911+/- 0.000	0.264+/- 0.000
bladder	0.9	0.894+/- 0.000	0.913+/- 0.000	0.912+/- 0.000	0.911+/- 0.000	0.285+/- 0.000
bladder	1	0.894+/- 0.000	0.913+/- 0.000	0.912+/- 0.000	0.911+/- 0.000	0.305+/- 0.000
blood	0	0.904+/- 0.000	0.921+/- 0.000	0.920+/- 0.000	0.919+/- 0.000	nan+/- 0.000
blood	0.01	0.904+/- 0.000	0.921+/- 0.000	0.920+/- 0.000	0.919+/- 0.000	0.012+/- 0.000
blood	0.05	0.904+/- 0.000	0.921+/- 0.000	0.920+/- 0.000	0.919+/- 0.000	0.055+/- 0.000
blood	0.1	0.902+/- 0.002	0.911+/- 0.002	0.911+/- 0.003	0.911+/- 0.002	0.097+/- 0.000
blood	0.2	0.787+/- 0.012	0.847+/- 0.004	0.748+/- 0.016	0.756+/- 0.016	0.160+/- 0.000
blood	0.3	0.638+/- 0.006	0.809+/- 0.001	0.541+/- 0.007	0.475+/- 0.012	0.209+/- 0.000
blood	0.4	0.622+/- 0.000	0.438+/- 0.000	0.520+/- 0.000	0.441+/- 0.000	0.248+/- 0.000
blood	0.5	0.598+/- 0.005	0.433+/- 0.001	0.501+/- 0.004	0.424+/- 0.004	0.282+/- 0.000
blood	0.6	0.552+/- 0.000	0.420+/- 0.000	0.464+/- 0.000	0.388+/- 0.000	0.311+/- 0.000
blood	0.7	0.550+/- 0.004	0.434+/- 0.001	0.462+/- 0.003	0.388+/- 0.004	0.337+/- 0.000
blood	0.8	0.542+/- 0.000	0.432+/- 0.000	0.456+/- 0.000	0.381+/- 0.000	0.360+/- 0.000
blood	0.9	0.542+/- 0.000	0.432+/- 0.000	0.456+/- 0.000	0.381+/- 0.000	0.381+/- 0.000
blood	1	0.521+/- 0.003	0.426+/- 0.001	0.439+/- 0.003	0.360+/- 0.003	0.400+/- 0.000
fallopian	0	0.904+/- 0.000	0.921+/- 0.000	0.920+/- 0.000	0.919+/- 0.000	nan+/- 0.000
fallopian	0.01	0.904+/- 0.000	0.921+/- 0.000	0.920+/- 0.000	0.919+/- 0.000	0.005+/- 0.000
fallopian	0.05	0.904+/- 0.000	0.921+/- 0.000	0.920+/- 0.000	0.919+/- 0.000	0.022+/- 0.000
fallopian	0.1	0.904+/- 0.000	0.921+/- 0.000	0.920+/- 0.000	0.919+/- 0.000	0.044+/- 0.000
fallopian	0.2	0.904+/- 0.000	0.921+/- 0.000	0.920+/- 0.000	0.919+/- 0.000	0.082+/- 0.000
fallopian	0.3	0.904+/- 0.000	0.921+/- 0.000	0.920+/- 0.000	0.919+/- 0.000	0.117+/- 0.000
fallopian	0.4	0.901+/- 0.005	0.919+/- 0.004	0.918+/- 0.004	0.917+/- 0.004	0.149+/- 0.000
fallopian	0.5	0.892+/- 0.004	0.911+/- 0.003	0.910+/- 0.003	0.910+/- 0.003	0.177+/- 0.000
fallopian	0.6	0.885+/- 0.000	0.906+/- 0.000	0.904+/- 0.000	0.903+/- 0.000	0.204+/- 0.000
fallopian	0.7	0.885+/- 0.000	0.906+/- 0.000	0.904+/- 0.000	0.903+/- 0.000	0.228+/- 0.000
fallopian	0.8	0.885+/- 0.000	0.906+/- 0.000	0.904+/- 0.000	0.903+/- 0.000	0.250+/- 0.000
fallopian	0.9	0.885+/- 0.000	0.906+/- 0.000	0.904+/- 0.000	0.903+/- 0.000	0.271+/- 0.000
fallopian	1	0.885+/- 0.000	0.906+/- 0.000	0.904+/- 0.000	0.903+/- 0.000	0.291+/- 0.000
prostate	0	0.904+/- 0.000	0.921+/- 0.000	0.920+/- 0.000	0.919+/- 0.000	nan+/- 0.000
prostate	0.01	0.904+/- 0.000	0.921+/- 0.000	0.920+/- 0.000	0.919+/- 0.000	0.006+/- 0.000
prostate	0.05	0.904+/- 0.000	0.921+/- 0.000	0.920+/- 0.000	0.919+/- 0.000	0.027+/- 0.000
prostate	0.1	0.904+/- 0.000	0.921+/- 0.000	0.920+/- 0.000	0.919+/- 0.000	0.051+/- 0.000
prostate	0.2	0.904+/- 0.000	0.921+/- 0.000	0.920+/- 0.000	0.919+/- 0.000	0.094+/- 0.000
prostate	0.3	0.904+/- 0.000	0.921+/- 0.000	0.920+/- 0.000	0.919+/- 0.000	0.132+/- 0.000
prostate	0.4	0.904+/- 0.000	0.921+/- 0.000	0.920+/- 0.000	0.919+/- 0.000	0.165+/- 0.000
prostate	0.5	0.895+/- 0.000	0.914+/- 0.000	0.912+/- 0.000	0.911+/- 0.000	0.195+/- 0.000
prostate	0.6	0.895+/- 0.000	0.914+/- 0.000	0.912+/- 0.000	0.911+/- 0.000	0.222+/- 0.000
prostate	0.7	0.895+/- 0.000	0.914+/- 0.000	0.912+/- 0.000	0.911+/- 0.000	0.247+/- 0.000
prostate	0.8	0.894+/- 0.002	0.913+/- 0.002	0.911+/- 0.003	0.911+/- 0.002	0.270+/- 0.000
prostate	0.9	0.884+/- 0.000	0.902+/- 0.000	0.896+/- 0.000	0.897+/- 0.000	0.291+/- 0.000
prostate	1	0.884+/- 0.000	0.902+/- 0.000	0.896+/- 0.000	0.897+/- 0.000	0.311+/- 0.000
small bowel	0	0.904+/- 0.000	0.921+/- 0.000	0.920+/- 0.000	0.919+/- 0.000	nan+/- 0.000
small bowel	0.01	0.904+/- 0.000	0.921+/- 0.000	0.920+/- 0.000	0.919+/- 0.000	0.008+/- 0.000
small bowel	0.05	0.904+/- 0.000	0.921+/- 0.000	0.920+/- 0.000	0.919+/- 0.000	0.039+/- 0.000
small bowel	0.1	0.904+/- 0.000	0.921+/- 0.000	0.920+/- 0.000	0.919+/- 0.000	0.073+/- 0.000
small bowel	0.2	0.904+/- 0.000	0.921+/- 0.000	0.920+/- 0.000	0.919+/- 0.000	0.132+/- 0.000
small bowel	0.3	0.904+/- 0.000	0.921+/- 0.000	0.920+/- 0.000	0.919+/- 0.000	0.181+/- 0.000
small bowel	0.4	0.904+/- 0.000	0.921+/- 0.000	0.920+/- 0.000	0.919+/- 0.000	0.224+/- 0.000
small bowel	0.5	0.904+/- 0.000	0.921+/- 0.000	0.920+/- 0.000	0.919+/- 0.000	0.260+/- 0.000
small bowel	0.6	0.901+/- 0.004	0.918+/- 0.004	0.917+/- 0.004	0.916+/- 0.004	0.293+/- 0.000
small bowel	0.7	0.886+/- 0.004	0.904+/- 0.003	0.898+/- 0.004	0.899+/- 0.004	0.322+/- 0.000
small bowel	0.8	0.884+/- 0.000	0.902+/- 0.000	0.896+/- 0.000	0.897+/- 0.000	0.347+/- 0.000
small bowel	0.9	0.884+/- 0.000	0.902+/- 0.000	0.896+/- 0.000	0.897+/- 0.000	0.366+/- 0.000
small bowel	1	0.884+/- 0.000	0.902+/- 0.000	0.896+/- 0.000	0.897+/- 0.000	0.381+/- 0.000
umbilical	0	0.904+/- 0.000	0.921+/- 0.000	0.920+/- 0.000	0.919+/- 0.000	nan+/- 0.000
umbilical	0.01	0.904+/- 0.000	0.921+/- 0.000	0.920+/- 0.000	0.919+/- 0.000	0.006+/- 0.000
umbilical	0.05	0.904+/- 0.000	0.921+/- 0.000	0.920+/- 0.000	0.919+/- 0.000	0.029+/- 0.000
umbilical	0.1	0.904+/- 0.000	0.921+/- 0.000	0.920+/- 0.000	0.919+/- 0.000	0.055+/- 0.000
umbilical	0.2	0.904+/- 0.000	0.921+/- 0.000	0.920+/- 0.000	0.919+/- 0.000	0.100+/- 0.000
umbilical	0.3	0.904+/- 0.000	0.921+/- 0.000	0.920+/- 0.000	0.919+/- 0.000	0.139+/- 0.000
umbilical	0.4	0.899+/- 0.005	0.918+/- 0.004	0.916+/- 0.004	0.915+/- 0.004	0.172+/- 0.000
umbilical	0.5	0.895+/- 0.000	0.914+/- 0.000	0.912+/- 0.000	0.911+/- 0.000	0.202+/- 0.000
umbilical	0.6	0.895+/- 0.000	0.914+/- 0.000	0.912+/- 0.000	0.911+/- 0.000	0.229+/- 0.000
umbilical	0.7	0.896+/- 0.004	0.915+/- 0.003	0.914+/- 0.003	0.913+/- 0.003	0.254+/- 0.000
umbilical	0.8	0.899+/- 0.004	0.914+/- 0.005	0.914+/- 0.005	0.913+/- 0.005	0.276+/- 0.000
umbilical	0.9	0.893+/- 0.000	0.904+/- 0.000	0.904+/- 0.000	0.904+/- 0.000	0.294+/- 0.000
umbilical	1	0.893+/- 0.000	0.904+/- 0.000	0.904+/- 0.000	0.904+/- 0.000	0.309+/- 0.000
