## Supplementary Table 4 for "Tissue contamination challenges the credibility of machine learning models in real world digital pathology"

### Sheet: Supplementary Table 4
Tissue Contaminant	Contaminant Proportion	Accuracy	Balanced accuracy	Precision	Recall	F1 score	AUC	False negatives	False positives	FNR	FPR	Contaminant attention
bladder	0	0.923+/- 0.000	0.918+/- 0.000	0.895+/- 0.000	0.900+/- 0.000	0.898+/- 0.000	0.954+/- 0.000	19.000+/- 0.000	20.000+/- 0.000	0.100+/- 0.000	0.064+/- 0.000	0.000+/- 0.000
bladder	0.01	0.916+/- 0.004	0.913+/- 0.004	0.878+/- 0.008	0.903+/- 0.005	0.890+/- 0.005	0.952+/- 0.001	18.500+/- 0.972	23.800+/- 1.874	0.097+/- 0.005	0.076+/- 0.006	0.014+/- 0.002
bladder	0.05	0.893+/- 0.012	0.897+/- 0.010	0.824+/- 0.025	0.913+/- 0.006	0.866+/- 0.013	0.945+/- 0.004	16.500+/- 1.179	37.300+/- 6.482	0.087+/- 0.006	0.119+/- 0.021	0.063+/- 0.005
bladder	0.1	0.869+/- 0.005	0.880+/- 0.004	0.775+/- 0.009	0.922+/- 0.004	0.842+/- 0.005	0.943+/- 0.004	14.900+/- 0.738	51.000+/- 2.708	0.078+/- 0.004	0.162+/- 0.009	0.108+/- 0.002
bladder	0.2	0.820+/- 0.010	0.842+/- 0.008	0.695+/- 0.014	0.933+/- 0.011	0.796+/- 0.008	0.935+/- 0.004	12.800+/- 2.044	77.800+/- 5.453	0.067+/- 0.011	0.248+/- 0.017	0.183+/- 0.003
bladder	0.3	0.773+/- 0.012	0.806+/- 0.010	0.634+/- 0.014	0.942+/- 0.009	0.758+/- 0.010	0.928+/- 0.007	11.100+/- 1.663	103.400+/- 6.293	0.058+/- 0.009	0.329+/- 0.020	0.237+/- 0.003
bladder	0.4	0.734+/- 0.010	0.776+/- 0.009	0.592+/- 0.009	0.946+/- 0.011	0.728+/- 0.008	0.922+/- 0.010	10.200+/- 2.150	124.100+/- 4.771	0.054+/- 0.011	0.395+/- 0.015	0.279+/- 0.003
bladder	0.5	0.703+/- 0.010	0.753+/- 0.009	0.563+/- 0.009	0.953+/- 0.010	0.708+/- 0.008	0.916+/- 0.006	8.900+/- 1.969	140.700+/- 4.855	0.047+/- 0.010	0.448+/- 0.015	0.316+/- 0.003
bladder	0.6	0.674+/- 0.010	0.729+/- 0.009	0.538+/- 0.008	0.953+/- 0.009	0.688+/- 0.008	0.913+/- 0.007	8.900+/- 1.792	155.500+/- 4.927	0.047+/- 0.009	0.495+/- 0.016	0.344+/- 0.003
bladder	0.7	0.649+/- 0.011	0.711+/- 0.010	0.518+/- 0.008	0.963+/- 0.005	0.674+/- 0.008	0.912+/- 0.005	7.100+/- 0.876	170.000+/- 5.457	0.037+/- 0.005	0.541+/- 0.017	0.372+/- 0.002
bladder	0.8	0.634+/- 0.014	0.699+/- 0.012	0.508+/- 0.010	0.965+/- 0.009	0.665+/- 0.009	0.908+/- 0.004	6.700+/- 1.703	177.900+/- 7.172	0.035+/- 0.009	0.567+/- 0.023	0.393+/- 0.002
bladder	0.9	0.607+/- 0.010	0.680+/- 0.008	0.489+/- 0.006	0.975+/- 0.011	0.652+/- 0.006	0.908+/- 0.006	4.700+/- 2.003	193.400+/- 5.317	0.025+/- 0.011	0.616+/- 0.017	0.415+/- 0.002
bladder	1	0.590+/- 0.015	0.666+/- 0.011	0.479+/- 0.009	0.975+/- 0.007	0.642+/- 0.008	0.906+/- 0.006	4.700+/- 1.418	201.800+/- 7.927	0.025+/- 0.007	0.643+/- 0.025	0.433+/- 0.002
blood	0	0.923+/- 0.000	0.918+/- 0.000	0.895+/- 0.000	0.900+/- 0.000	0.898+/- 0.000	0.954+/- 0.000	19.000+/- 0.000	20.000+/- 0.000	0.100+/- 0.000	0.064+/- 0.000	0.000+/- 0.000
blood	0.01	0.923+/- 0.001	0.919+/- 0.001	0.895+/- 0.002	0.901+/- 0.002	0.898+/- 0.002	0.954+/- 0.000	18.800+/- 0.422	20.100+/- 0.316	0.099+/- 0.002	0.064+/- 0.001	0.006+/- 0.001
blood	0.05	0.923+/- 0.001	0.919+/- 0.001	0.895+/- 0.000	0.902+/- 0.003	0.899+/- 0.001	0.954+/- 0.001	18.700+/- 0.483	20.000+/- 0.000	0.098+/- 0.003	0.064+/- 0.000	0.027+/- 0.001
blood	0.1	0.923+/- 0.002	0.919+/- 0.002	0.894+/- 0.002	0.902+/- 0.003	0.898+/- 0.002	0.954+/- 0.001	18.600+/- 0.516	20.300+/- 0.483	0.098+/- 0.003	0.065+/- 0.002	0.053+/- 0.002
blood	0.2	0.923+/- 0.002	0.920+/- 0.002	0.893+/- 0.003	0.905+/- 0.004	0.899+/- 0.003	0.955+/- 0.001	18.100+/- 0.738	20.600+/- 0.699	0.095+/- 0.004	0.066+/- 0.002	0.097+/- 0.002
blood	0.3	0.924+/- 0.003	0.921+/- 0.003	0.894+/- 0.004	0.907+/- 0.004	0.900+/- 0.003	0.955+/- 0.001	17.600+/- 0.843	20.500+/- 0.972	0.093+/- 0.004	0.065+/- 0.003	0.132+/- 0.001
blood	0.4	0.924+/- 0.002	0.921+/- 0.002	0.892+/- 0.004	0.909+/- 0.003	0.900+/- 0.003	0.956+/- 0.001	17.200+/- 0.632	21.000+/- 0.816	0.091+/- 0.003	0.067+/- 0.003	0.164+/- 0.001
blood	0.5	0.924+/- 0.003	0.921+/- 0.003	0.892+/- 0.004	0.909+/- 0.005	0.900+/- 0.004	0.956+/- 0.001	17.300+/- 0.949	21.000+/- 0.816	0.091+/- 0.005	0.067+/- 0.003	0.192+/- 0.002
blood	0.6	0.923+/- 0.002	0.921+/- 0.002	0.889+/- 0.005	0.911+/- 0.004	0.899+/- 0.003	0.956+/- 0.001	17.000+/- 0.667	21.700+/- 1.059	0.089+/- 0.004	0.069+/- 0.003	0.215+/- 0.002
blood	0.7	0.924+/- 0.002	0.921+/- 0.002	0.889+/- 0.004	0.912+/- 0.003	0.900+/- 0.002	0.957+/- 0.001	16.800+/- 0.632	21.600+/- 0.966	0.088+/- 0.003	0.069+/- 0.003	0.235+/- 0.002
blood	0.8	0.924+/- 0.002	0.921+/- 0.002	0.890+/- 0.005	0.911+/- 0.002	0.900+/- 0.003	0.957+/- 0.001	17.000+/- 0.471	21.300+/- 1.160	0.089+/- 0.002	0.068+/- 0.004	0.255+/- 0.002
blood	0.9	0.924+/- 0.002	0.922+/- 0.002	0.890+/- 0.004	0.912+/- 0.003	0.901+/- 0.003	0.957+/- 0.001	16.700+/- 0.483	21.400+/- 0.843	0.088+/- 0.003	0.068+/- 0.003	0.272+/- 0.002
blood	1	0.925+/- 0.002	0.923+/- 0.002	0.890+/- 0.003	0.914+/- 0.004	0.902+/- 0.003	0.957+/- 0.001	16.400+/- 0.699	21.500+/- 0.527	0.086+/- 0.004	0.068+/- 0.002	0.288+/- 0.001
colon	0	0.923+/- 0.000	0.918+/- 0.000	0.895+/- 0.000	0.900+/- 0.000	0.898+/- 0.000	0.954+/- 0.000	19.000+/- 0.000	20.000+/- 0.000	0.100+/- 0.000	0.064+/- 0.000	0.000+/- 0.000
colon	0.01	0.920+/- 0.003	0.916+/- 0.002	0.891+/- 0.006	0.899+/- 0.003	0.895+/- 0.003	0.953+/- 0.001	19.100+/- 0.568	21.000+/- 1.333	0.101+/- 0.003	0.067+/- 0.004	0.014+/- 0.001
colon	0.05	0.914+/- 0.002	0.912+/- 0.002	0.875+/- 0.006	0.901+/- 0.005	0.888+/- 0.003	0.954+/- 0.004	18.800+/- 0.919	24.500+/- 1.354	0.099+/- 0.005	0.078+/- 0.004	0.061+/- 0.002
colon	0.1	0.910+/- 0.007	0.908+/- 0.007	0.867+/- 0.015	0.901+/- 0.008	0.883+/- 0.009	0.953+/- 0.004	18.900+/- 1.595	26.300+/- 3.529	0.099+/- 0.008	0.084+/- 0.011	0.109+/- 0.002
colon	0.2	0.902+/- 0.009	0.902+/- 0.008	0.851+/- 0.015	0.898+/- 0.009	0.874+/- 0.010	0.951+/- 0.005	19.300+/- 1.703	29.900+/- 3.542	0.102+/- 0.009	0.095+/- 0.011	0.178+/- 0.003
colon	0.3	0.897+/- 0.009	0.896+/- 0.008	0.843+/- 0.018	0.894+/- 0.010	0.868+/- 0.011	0.950+/- 0.004	20.200+/- 1.814	31.700+/- 4.347	0.106+/- 0.010	0.101+/- 0.014	0.228+/- 0.003
colon	0.4	0.897+/- 0.011	0.897+/- 0.010	0.839+/- 0.020	0.899+/- 0.007	0.868+/- 0.013	0.953+/- 0.001	19.100+/- 1.370	32.900+/- 4.795	0.101+/- 0.007	0.105+/- 0.015	0.267+/- 0.002
colon	0.5	0.894+/- 0.006	0.894+/- 0.006	0.836+/- 0.011	0.894+/- 0.010	0.864+/- 0.007	0.950+/- 0.004	20.200+/- 1.814	33.400+/- 2.757	0.106+/- 0.010	0.106+/- 0.009	0.298+/- 0.002
colon	0.6	0.890+/- 0.008	0.890+/- 0.007	0.830+/- 0.015	0.891+/- 0.009	0.859+/- 0.009	0.951+/- 0.005	20.800+/- 1.751	34.700+/- 3.773	0.109+/- 0.009	0.111+/- 0.012	0.327+/- 0.002
colon	0.7	0.893+/- 0.011	0.892+/- 0.010	0.838+/- 0.021	0.888+/- 0.007	0.862+/- 0.013	0.949+/- 0.005	21.300+/- 1.337	32.700+/- 5.056	0.112+/- 0.007	0.104+/- 0.016	0.350+/- 0.003
colon	0.8	0.887+/- 0.006	0.886+/- 0.006	0.830+/- 0.012	0.881+/- 0.009	0.855+/- 0.008	0.946+/- 0.003	22.700+/- 1.636	34.200+/- 2.860	0.119+/- 0.009	0.109+/- 0.009	0.371+/- 0.002
colon	0.9	0.882+/- 0.013	0.881+/- 0.011	0.822+/- 0.026	0.878+/- 0.008	0.849+/- 0.014	0.946+/- 0.005	23.200+/- 1.549	36.400+/- 6.293	0.122+/- 0.008	0.116+/- 0.020	0.389+/- 0.001
colon	1	0.884+/- 0.010	0.883+/- 0.009	0.823+/- 0.017	0.882+/- 0.011	0.851+/- 0.012	0.946+/- 0.005	22.500+/- 2.121	36.200+/- 4.077	0.118+/- 0.011	0.115+/- 0.013	0.406+/- 0.002
fallopian	0	0.923+/- 0.000	0.918+/- 0.000	0.895+/- 0.000	0.900+/- 0.000	0.898+/- 0.000	0.954+/- 0.000	19.000+/- 0.000	20.000+/- 0.000	0.100+/- 0.000	0.064+/- 0.000	0.000+/- 0.000
fallopian	0.01	0.923+/- 0.001	0.918+/- 0.001	0.895+/- 0.002	0.900+/- 0.000	0.898+/- 0.001	0.954+/- 0.001	19.000+/- 0.000	20.000+/- 0.471	0.100+/- 0.000	0.064+/- 0.002	0.007+/- 0.001
fallopian	0.05	0.922+/- 0.001	0.918+/- 0.001	0.895+/- 0.001	0.899+/- 0.002	0.897+/- 0.001	0.955+/- 0.001	19.100+/- 0.316	20.100+/- 0.316	0.101+/- 0.002	0.064+/- 0.001	0.033+/- 0.003
fallopian	0.1	0.922+/- 0.002	0.917+/- 0.002	0.896+/- 0.002	0.896+/- 0.004	0.896+/- 0.003	0.955+/- 0.002	19.800+/- 0.789	19.700+/- 0.483	0.104+/- 0.004	0.063+/- 0.002	0.065+/- 0.003
fallopian	0.2	0.923+/- 0.004	0.918+/- 0.004	0.901+/- 0.006	0.895+/- 0.005	0.898+/- 0.005	0.955+/- 0.002	20.000+/- 0.943	18.600+/- 1.265	0.105+/- 0.005	0.059+/- 0.004	0.114+/- 0.003
fallopian	0.3	0.922+/- 0.004	0.915+/- 0.005	0.903+/- 0.006	0.887+/- 0.008	0.895+/- 0.006	0.955+/- 0.002	21.400+/- 1.578	18.100+/- 1.197	0.113+/- 0.008	0.058+/- 0.004	0.155+/- 0.003
fallopian	0.4	0.921+/- 0.006	0.913+/- 0.006	0.908+/- 0.012	0.881+/- 0.007	0.894+/- 0.007	0.957+/- 0.002	22.700+/- 1.418	17.000+/- 2.404	0.119+/- 0.007	0.054+/- 0.008	0.188+/- 0.004
fallopian	0.5	0.925+/- 0.003	0.915+/- 0.003	0.919+/- 0.008	0.877+/- 0.005	0.898+/- 0.004	0.957+/- 0.002	23.400+/- 0.966	14.600+/- 1.506	0.123+/- 0.005	0.046+/- 0.005	0.219+/- 0.003
fallopian	0.6	0.922+/- 0.004	0.911+/- 0.005	0.922+/- 0.005	0.867+/- 0.010	0.894+/- 0.005	0.956+/- 0.002	25.200+/- 1.932	14.000+/- 0.943	0.133+/- 0.010	0.045+/- 0.003	0.245+/- 0.003
fallopian	0.7	0.921+/- 0.005	0.910+/- 0.006	0.917+/- 0.008	0.868+/- 0.009	0.892+/- 0.007	0.957+/- 0.001	25.100+/- 1.663	14.900+/- 1.524	0.132+/- 0.009	0.047+/- 0.005	0.269+/- 0.003
fallopian	0.8	0.921+/- 0.003	0.909+/- 0.004	0.922+/- 0.005	0.863+/- 0.006	0.891+/- 0.005	0.956+/- 0.002	26.100+/- 1.101	13.900+/- 0.994	0.137+/- 0.006	0.044+/- 0.003	0.288+/- 0.002
fallopian	0.9	0.921+/- 0.004	0.909+/- 0.004	0.926+/- 0.007	0.859+/- 0.006	0.891+/- 0.006	0.957+/- 0.003	26.700+/- 1.160	13.100+/- 1.370	0.141+/- 0.006	0.042+/- 0.004	0.309+/- 0.003
fallopian	1	0.919+/- 0.003	0.907+/- 0.004	0.926+/- 0.008	0.854+/- 0.007	0.889+/- 0.005	0.956+/- 0.003	27.700+/- 1.252	12.900+/- 1.524	0.146+/- 0.007	0.041+/- 0.005	0.326+/- 0.003
placenta	0	0.923+/- 0.000	0.918+/- 0.000	0.895+/- 0.000	0.900+/- 0.000	0.898+/- 0.000	0.954+/- 0.000	19.000+/- 0.000	20.000+/- 0.000	0.100+/- 0.000	0.064+/- 0.000	0.000+/- 0.000
placenta	0.01	0.923+/- 0.000	0.918+/- 0.000	0.895+/- 0.000	0.900+/- 0.000	0.898+/- 0.000	0.954+/- 0.000	19.000+/- 0.000	20.000+/- 0.000	0.100+/- 0.000	0.064+/- 0.000	0.002+/- 0.000
placenta	0.05	0.923+/- 0.001	0.918+/- 0.001	0.895+/- 0.000	0.901+/- 0.002	0.898+/- 0.001	0.954+/- 0.000	18.900+/- 0.316	20.000+/- 0.000	0.099+/- 0.002	0.064+/- 0.000	0.009+/- 0.000
placenta	0.1	0.922+/- 0.001	0.918+/- 0.001	0.893+/- 0.002	0.901+/- 0.002	0.897+/- 0.001	0.954+/- 0.001	18.800+/- 0.422	20.500+/- 0.527	0.099+/- 0.002	0.065+/- 0.002	0.018+/- 0.001
placenta	0.2	0.922+/- 0.002	0.918+/- 0.002	0.893+/- 0.003	0.901+/- 0.002	0.897+/- 0.002	0.953+/- 0.001	18.800+/- 0.422	20.500+/- 0.707	0.099+/- 0.002	0.065+/- 0.002	0.035+/- 0.000
placenta	0.3	0.922+/- 0.002	0.918+/- 0.002	0.893+/- 0.004	0.902+/- 0.004	0.897+/- 0.003	0.954+/- 0.001	18.700+/- 0.675	20.600+/- 0.843	0.098+/- 0.004	0.066+/- 0.003	0.051+/- 0.001
placenta	0.4	0.920+/- 0.002	0.916+/- 0.002	0.889+/- 0.006	0.901+/- 0.002	0.895+/- 0.003	0.954+/- 0.001	18.900+/- 0.316	21.400+/- 1.350	0.099+/- 0.002	0.068+/- 0.004	0.066+/- 0.001
placenta	0.5	0.921+/- 0.001	0.917+/- 0.001	0.890+/- 0.004	0.901+/- 0.002	0.896+/- 0.002	0.954+/- 0.001	18.800+/- 0.422	21.100+/- 0.876	0.099+/- 0.002	0.067+/- 0.003	0.081+/- 0.001
placenta	0.6	0.922+/- 0.003	0.918+/- 0.002	0.892+/- 0.005	0.902+/- 0.003	0.897+/- 0.003	0.954+/- 0.001	18.600+/- 0.516	20.800+/- 1.033	0.098+/- 0.003	0.066+/- 0.003	0.095+/- 0.001
placenta	0.7	0.919+/- 0.003	0.915+/- 0.003	0.886+/- 0.007	0.901+/- 0.002	0.893+/- 0.004	0.955+/- 0.002	18.900+/- 0.316	22.100+/- 1.595	0.099+/- 0.002	0.070+/- 0.005	0.108+/- 0.001
placenta	0.8	0.920+/- 0.003	0.917+/- 0.003	0.889+/- 0.006	0.901+/- 0.002	0.895+/- 0.004	0.954+/- 0.001	18.800+/- 0.422	21.300+/- 1.337	0.099+/- 0.002	0.068+/- 0.004	0.121+/- 0.001
placenta	0.9	0.918+/- 0.004	0.914+/- 0.003	0.883+/- 0.008	0.901+/- 0.002	0.892+/- 0.005	0.955+/- 0.002	18.900+/- 0.316	22.600+/- 1.838	0.099+/- 0.002	0.072+/- 0.006	0.132+/- 0.002
placenta	1	0.921+/- 0.003	0.918+/- 0.003	0.890+/- 0.005	0.903+/- 0.004	0.896+/- 0.003	0.954+/- 0.002	18.400+/- 0.843	21.300+/- 1.059	0.097+/- 0.004	0.068+/- 0.003	0.143+/- 0.002
skin	0	0.923+/- 0.000	0.918+/- 0.000	0.895+/- 0.000	0.900+/- 0.000	0.898+/- 0.000	0.954+/- 0.000	19.000+/- 0.000	20.000+/- 0.000	0.100+/- 0.000	0.064+/- 0.000	0.000+/- 0.000
skin	0.01	0.923+/- 0.000	0.918+/- 0.000	0.895+/- 0.000	0.900+/- 0.000	0.898+/- 0.000	0.954+/- 0.000	19.000+/- 0.000	20.000+/- 0.000	0.100+/- 0.000	0.064+/- 0.000	0.005+/- 0.000
skin	0.05	0.923+/- 0.000	0.918+/- 0.000	0.895+/- 0.000	0.900+/- 0.000	0.898+/- 0.000	0.954+/- 0.000	19.000+/- 0.000	20.000+/- 0.000	0.100+/- 0.000	0.064+/- 0.000	0.026+/- 0.001
skin	0.1	0.923+/- 0.001	0.918+/- 0.001	0.896+/- 0.001	0.900+/- 0.000	0.898+/- 0.001	0.955+/- 0.000	19.000+/- 0.000	19.900+/- 0.316	0.100+/- 0.000	0.063+/- 0.001	0.049+/- 0.001
skin	0.2	0.923+/- 0.001	0.919+/- 0.001	0.897+/- 0.002	0.900+/- 0.000	0.898+/- 0.001	0.956+/- 0.000	19.000+/- 0.000	19.700+/- 0.483	0.100+/- 0.000	0.063+/- 0.002	0.091+/- 0.001
skin	0.3	0.923+/- 0.001	0.919+/- 0.001	0.897+/- 0.003	0.900+/- 0.000	0.899+/- 0.002	0.957+/- 0.000	19.000+/- 0.000	19.600+/- 0.699	0.100+/- 0.000	0.062+/- 0.002	0.127+/- 0.001
skin	0.4	0.925+/- 0.001	0.920+/- 0.001	0.900+/- 0.003	0.900+/- 0.000	0.900+/- 0.002	0.957+/- 0.000	19.000+/- 0.000	18.900+/- 0.738	0.100+/- 0.000	0.060+/- 0.002	0.159+/- 0.001
skin	0.5	0.924+/- 0.001	0.919+/- 0.001	0.900+/- 0.000	0.899+/- 0.002	0.899+/- 0.001	0.958+/- 0.000	19.200+/- 0.422	19.000+/- 0.000	0.101+/- 0.002	0.061+/- 0.000	0.186+/- 0.001
skin	0.6	0.924+/- 0.001	0.919+/- 0.001	0.900+/- 0.002	0.899+/- 0.002	0.900+/- 0.002	0.958+/- 0.001	19.200+/- 0.422	18.900+/- 0.316	0.101+/- 0.002	0.060+/- 0.001	0.211+/- 0.001
skin	0.7	0.924+/- 0.001	0.918+/- 0.002	0.901+/- 0.002	0.897+/- 0.004	0.899+/- 0.002	0.958+/- 0.000	19.600+/- 0.699	18.800+/- 0.422	0.103+/- 0.004	0.060+/- 0.001	0.233+/- 0.001
skin	0.8	0.925+/- 0.001	0.920+/- 0.002	0.904+/- 0.003	0.897+/- 0.003	0.901+/- 0.002	0.958+/- 0.000	19.500+/- 0.527	18.100+/- 0.568	0.103+/- 0.003	0.058+/- 0.002	0.254+/- 0.001
skin	0.9	0.925+/- 0.002	0.919+/- 0.002	0.905+/- 0.003	0.896+/- 0.003	0.900+/- 0.003	0.958+/- 0.000	19.800+/- 0.632	17.900+/- 0.568	0.104+/- 0.003	0.057+/- 0.002	0.273+/- 0.001
skin	1	0.925+/- 0.003	0.919+/- 0.003	0.907+/- 0.004	0.894+/- 0.005	0.900+/- 0.004	0.958+/- 0.000	20.200+/- 0.919	17.500+/- 0.850	0.106+/- 0.005	0.056+/- 0.003	0.289+/- 0.001
